# Reduced penetrance of *COL1A1/2* pathogenic variants linked with osteogenesis imperfecta: analysis of a large population cohort

**DOI:** 10.1101/2025.10.22.25338523

**Authors:** Alistair T. Pagnamenta, James Fasham, Robin N. Beaumont, Duncan Baker, Tim Hall, Emma L. Baple, Meena Balasubramanian, Leigh Jackson, Caroline F. Wright

## Abstract

Osteogenesis imperfecta (OI) is under consideration for inclusion in several genomic newborn screening initiatives, but its penetrance in clinically-unselected populations is currently unknown. It is an exemplar condition for evaluating penetrance in adult cohorts due to its relatively low mortality, variable expressivity and link to several large genes. Using genome sequencing data from ∼500,000 adults in UK Biobank, we curated a set of rare pathogenic/likely pathogenic variants in *COL1A1, COL1A2* and *IFITM5* using annotations from gnomAD, ClinVar and SpliceAI. Analysis of summed read-count data from genome and exome sequencing led to exclusion of 16 mosaic variants with consistently low allelic balance of 3.4-35.9%. We identified 61 likely constitutive heterozygous pathogenic variants in *COL1A1* and *COL1A2* (29 loss-of-function or splice variants and 32 missense) in 115 participants, with a mean age at recruitment of 55.1 years; no pathogenic variants were identified in *IFITM5*. Phenotypes were assessed using ICD-10 codes, self-reports and heel bone mineral density. Overall disease penetrance was lower than anticipated: 40.7% for *COL1A1* and 21.3% for *COL1A2*, potentially due to depletion of severe early-onset disease. When considering only truncating variants in *COL1A1*, disease penetrance increased to 73.1%, and 90% of individuals had reduced levels of circulating COL1A1 protein. For *COL1A2*, bone mineral density data supported the low penetrance, whereas for *COL1A1*, data suggested the possibility of a subclinical phenotype. Overall, for pathogenic missense variants (including those altering Gly-Xaa-Yaa repeats), the low penetrance observed suggests reliance on current ClinVar assertions to support pathogenicity may overstate OI risk in population screening.
