## Supplementary material for "Reduced penetrance of *COL1A1/2* pathogenic variants linked with osteogenesis imperfecta: analysis of a large population cohort": Table S1

### Sheet: Table S1
Genomic position	dbSNP	Exon	Intron	HGVSc	HGVSp	gnomADe_AF	gnomADg_AF	Max_AF	Max_AF_pops	CADD	SpliceAI	ACGS	SDGS	ClinVar	Hets in UKB
17:50188122:C:T	rs72654802	44/51	-	c.3235G>A	p.Gly1079Ser	-	-	-	-	25.6	-	11	P	P (6)	redacted
17:50195967:C:T	rs66664580	16/51	-	c.1012G>A	p.Gly338Ser	9.292e-06	6.578e-06	6.208e-05	gnomADe_EAS	27.5	-	11	P	P (4)	redacted
17:50187077:C:T	rs1278821174	47/51	-	c.3469G>A	p.Gly1157Ser	8.06e-06	-	5.488e-05	gnomADe_EAS	28.3	0.00|0.01|0.00|0.06|-2|45|45|-45	9	LP	LP (1)	redacted
17:50188759:C:T	rs72653175	42/51	-	c.3082G>A	p.Gly1028Ser	-	-	-	-	26.1	-	8	LP	P (2)	redacted
17:50189176:C:T	-	40/51	-	c.2929G>A	p.Gly977Ser	-	-	-	-	28.3	-	10	LP	LP (1)	redacted
17:50195584:C:T	rs72648313	17/51	-	c.1138G>A	p.Gly380Ser	-	-	-	-	32	-	9	LP	P (2)	redacted
17:50197045:C:T	rs72645321	11/51	-	c.769G>A	p.Gly257Arg	-	-	-	-	32	-	19	P	P (10)	redacted
17:50186869:AC:A	rs72656335	48/51	-	c.3584del	p.Gly1195ValfsTer44	-	-	-	-	-	-	12	P	absent	redacted
17:50189403:C:A	-	39/51	-	c.2803G>T	p.Gly935Ter	-	-	-	-	39	-	10	P	absent	redacted
17:50189518:GC:G	-	39/51	-	c.2687del	p.Gly896AlafsTer212	-	-	-	-	-	-	12	P	absent	redacted
17:50194402:C:A	-	23/51	-	c.1561G>T	p.Gly521Ter	-	-	-	-	39	-	10	P	P (2)	redacted
17:50196165:G:GT	-	15/51	-	c.991_992insA	p.Ala331AspfsTer22	-	-	-	-	-	-	10	P	absent	redacted
17:50197008:A:T	-	-	11/50	c.804+2T>A	-	-	-	-	-	34	0.00|0.00|0.03|0.99|-40|45|-2|2	6	LP	absent	redacted
17:50196365:GC:G	-	14/51	-	c.905del	p.Gly302AlafsTer239	-	-	-	-	-	1.00|1.00|0.00|0.00|0|1|-17|-49	10	P	P (1)	redacted
17:50201508:GAACA:G	-	1/51	-	c.2_5del	p.Met1_?2	-	-	-	-	-	-	10	P	absent	redacted
17:50191977:TACTC:T	-	30/51	30/50	c.2027_2028+2del	-	-	-	-	-	-	0.00|0.01|0.77|0.99|-30|47|-29|3	6	LP	absent	redacted
17:50194360:GC:G	-	23/51	-	c.1602del	p.Pro535LeufsTer6	-	-	-	-	-	-	10	P	absent	redacted
17:50193023:G:A	rs72651614	26/51	-	c.1792C>T	p.Arg598Ter	3.996e-06	-	8.85e-06	gnomADe_NFE	37	-	12	P	P (5)	redacted
17:50192477:G:A	rs72651631	29/51	-	c.1981C>T	p.Gln661Ter	8.188e-06	-	1.828e-05	gnomADe_NFE	49	-	10	P	P (1)	redacted
17:50190353:CG:C	rs1114167391	35/51	-	c.2424del	p.Gly809AlafsTer299	0	-	0	gnomADe_AFR,gnomADe_AMR,gnomADe_ASJ,gnomADe_EAS,gnomADe_FIN,gnomADe_NFE,gnomADe_OTH,gnomADe_SAS	-	-	12	P	P (2)	redacted
17:50190327:AG:A	rs193922149	35/51	-	c.2450del	p.Pro817LeufsTer291	-	-	-	-	-	-	12	P	P/LP (2)	redacted
17:50188765:G:A	rs72653173	42/51	-	c.3076C>T	p.Arg1026Ter	-	-	-	-	36	-	12	P	P (9)	redacted
17:50186913:C:CG	rs1555571874	48/51	-	c.3540_3541insC	p.Gly1181ArgfsTer39	-	-	-	-	-	-	12	P	P (1)	redacted
17:50190009:CA:C	rs1114167380	36/51	-	c.2550del	p.Gly851AlafsTer257	-	-	-	-	-	-	12	P	P (2)	redacted
17:50191997:CA:C	rs72651634	30/51	-	c.2010del	p.Gly671AlafsTer95	-	-	-	-	-	-	12	P	P (4)	redacted
17:50195270:G:A	rs1598296825	19/51	-	c.1261C>T	p.Gln421Ter	-	-	-	-	38	-	11	P	P (1)	redacted
17:50195288:G:A	rs72648326	19/51	-	c.1243C>T	p.Arg415Ter	-	-	-	-	38	-	12	P	P (9)	redacted
17:50195594:A:AG	rs72645369	17/51	-	c.1127_1128insC	p.Gly377TrpfsTer15	-	-	-	-	-	0.00|0.00|0.12|0.00|25|-34|16|-32	12	P	P (2)	redacted
17:50195641:G:A	rs72645366	17/51	-	c.1081C>T	p.Arg361Ter	-	-	-	-	37	-	13	P	P (4)	redacted
17:50188529:C:T	rs1555572239	-	43/50	c.3207+1G>A	-	-	-	-	-	35	0.00|0.00|0.85|0.99|12|9|9|1	11	P	P (3)	redacted
17:50194134:G:C	rs72648359	24/51	-	c.1664C>G	p.Pro555Arg	-	-	-	-	29.7	-	7	LP	LP/VUS (3)*	redacted
17:50196337:G:A	rs72645347	14/51	-	c.934C>T	p.Arg312Cys	-	-	-	-	32	-	13	LP	P/LP (7)	redacted
17:50188908:G:A	rs72653170	41/51	-	c.3040C>T	p.Arg1014Cys	7.989e-06	-	5.442e-05	gnomADe_EAS	33	-	11	P	P (4)	redacted
17:50194840:C:T	rs72648337	-	20/50	c.1354-12G>A	-	-	6.576e-06	1.471e-05	gnomADg_NFE	16.01	0.99|0.55|0.00|0.00|-2|-12|-12|-31	12	P	P (4)	redacted
Table S1: Qualifying variants in COL1A1 present in UK Biobank genome sequencing data.
Genomic positions are based on GRCh38.
cDNA annotations based on ENST00000225964.10 (NM_000088.4).
Protein annotations based on ENSP00000225964.6.
SpliceAI scores are only shown where the maximum delta score is 0.05 or more. Delta scores and positions are presented in the order: acceptor-gain, acceptor-loss, donor-gain, donor loss.
ClinVar submissions assessed 5th June 2025 and number of submissions (in parentheses) includes only those contributing to the final classification.
ACGS, scores from the Association for Clinical Genomic Science's update to the ACMG 2015 framework for variant interpretation (see www.acgs.uk.com/quality/best-practice-guidelines).
SDGS, classification from Sheffield Diagnostic Genetic Services.
†additional UK Biobank participant excluded due to likely somatic mosaicism.
*kept due to support in literature (PMID: 16786509), and high CADD score (29.7)
