## Supplementary material for "Reduced penetrance of *COL1A1/2* pathogenic variants linked with osteogenesis imperfecta: analysis of a large population cohort": Table S2

### Sheet: Table S2
Genomic position	dbSNP	Exon	Intron	HGVSc	HGVSp	gnomADe_AF	gnomADg_AF	Max_AF	Max_AF_pops	CADD	SpliceAI	ACGS	SDGS	ClinVar	Hets in UKB
7:94404849:G:T	rs72656360	9/52	-	c.389G>T	p.Gly130Val	-	-	-	-	29.1	0.00|0.28|0.00|0.00|-38|0|47|31	9	LP	P/LP (3)	redacted
7:94404892:TGTAA:T	rs72656363	-	9/51	c.432+4_432+7del	-	-	-	-	-	33	0.00|0.59|0.02|0.98|-1|-44|-9|-1	>10	P	P/LP (4)	redacted
7:94407884:G:A	rs72656378	13/52	-	c.632G>A	p.Gly211Asp	-	-	-	-	28.8	-	9	LP	P (2)	redacted
7:94409403:G:A	rs906553840	17/52	-	c.874G>A	p.Gly292Ser	-	-	-	-	27.7	-	10	P	P (4)	redacted
7:94409795:G:A	rs67865220	19/52	-	c.1009G>A	p.Gly337Ser	-	-	-	-	29.6	-	10	P	P (10)	redacted
7:94410501:G:A	rs67707918	21/52	-	c.1171G>A	p.Gly391Ser	-	-	-	-	29.5	-	10	P	P/LP (3)	redacted
7:94413708:G:A	rs72658129	27/52	-	c.1576G>A	p.Gly526Arg	-	-	-	-	33	-	10	P	P/LP (6)	redacted
7:94420595:G:A	rs1562905246	37/52	-	c.2242G>A	p.Gly748Ser	-	-	-	-	29.3	-	9	LP	LP (1)	redacted
7:94421007:A:G	rs72658181	-	37/51	c.2296-2A>G	-	-	-	-	-	35	0.34|1.00|0.04|0.00|34|2|-40|25	10	P	P (2)	redacted
7:94421027:G:A	rs72658185	38/52	-	c.2314G>A	p.Gly772Ser	-	-	-	-	26.0	-	10	P	P/LP (9)	redacted
7:94426459:G:A	rs72659319	46/52	-	c.3034G>A	p.Gly1012Ser	-	-	-	-	29.7	-	>10	P	P/LP (8)	redacted
7:94427634:CT:C	rs1173518955	49/52	-	c.3276del	p.Gly1093ValfsTer11	3.979e-06	-	9.932e-05	gnomADe_ASJ	22.8	-	>10	P	P (1)	redacted
7:94409367:G:A	rs72656387	17/52	-	c.838G>A	p.Gly280Ser	7.953e-06	6.573e-06	6.547e-05	gnomADg_AMR	27.1	-	>10	P	P (11)	redacted
7:94420604:G:A	rs72658176	37/52	-	c.2251G>A	p.Gly751Ser	4.068e-06	-	5.571e-05	gnomADe_EAS	28.8	-	10	P	P (1)	redacted
7:94409732:G:A	rs72656392	19/52	-	c.946G>A	p.Gly316Ser	-	6.577e-06	2.416e-05	gnomADg_AFR	27.9	-	9	LP	P/LP (4)	redacted
7:94416448:CT:C	rs1321582299	31/52	-	c.1809del	p.Gly604ValfsTer78	4.821e-06	-	1.117e-05	gnomADe_NFE	22.2	-	>10	P	P (1)	redacted
7:94427266:C:T	rs780395429	48/52	-	c.3238C>T	p.Arg1080Ter	4e-06	-	8.86e-06	gnomADe_NFE	42	-	10	P	P (1)	redacted
7:94427224:G:A	rs1269193853	48/52	-	c.3196G>A	p.Gly1066Ser	3.988e-06	-	8.828e-06	gnomADe_NFE	32	-	8	LP	LP (1)	redacted
7:94425144:G:A	rs72659306	42/52	-	c.2701G>A	p.Gly901Ser	3.978e-06	-	8.799e-06	gnomADe_NFE	27.7	-	9	LP	P/LP (4)	redacted
7:94406286:G:A	rs72656370	12/52	-	c.577G>A	p.Gly193Ser	3.978e-06	0	8.794e-06	gnomADe_NFE	28.9	-	>10	P	P (7)	redacted
7:94404884:G:A	-	9/52	-	c.424G>A	p.Gly142Ser	-	-	-	-	32	-	7	LP	LP (1)	redacted
7:94407856:G:A	-	13/52	-	c.604G>A	p.Gly202Ser	-	-	-	-	32	-	10	P	LP (1)	redacted
7:94408346:G:A	-	15/52	-	c.704G>A	p.Gly235Asp	-	-	-	-	31	-	7	LP	LP (1)	redacted
7:94412602:G:A	rs755058199	25/52	-	c.1423G>A	p.Gly475Ser	3.992e-06	-	8.848e-06	gnomADe_NFE	28.9	-	8	LP	P/LP/VUS (4)*	redacted
7:94413913:G:C	-	28/52	-	c.1631G>C	p.Gly544Ala	-	-	-	-	27.9	-	8	LP	LP (1)	redacted
7:94418535:G:A	-	33/52	-	c.2008G>A	p.Gly670Ser	-	-	-	-	26.7	-	9	LP	LP (1)	redacted
7:94423111:G:C	-	40/52	-	c.2558G>C	p.Gly853Ala	-	-	-	-	28.6	0.00|0.00|0.00|0.05|-48|-1|7|-28	8	LP	LP (1)	redacted
Discarded variant
7:94412122:G:A	rs67162110	-	24/51	c.1404+1G>A‡	-	1.207e-05	6.577e-06	2.904e-05	gnomADe_AMR	35	0.00|0.00|0.61|0.99|34|-11|-9|-1	8	LP	LP (1)	redacted
Table S2: Qualifying variants in COL1A2 present in UK Biobank genome sequencing data.
Genomic positions are based on GRCh38.
cDNA annotations based on ENST00000297268.11 (NM_000089.4).
Protein annotations based on ENSP00000297268.6.
SpliceAI scores are only shown where the maximum delta score is 0.05 or more. Delta scores and positions are presented in the order: acceptor-gain, acceptor-loss, donor-gain, donor loss.
ClinVar submissions assessed 5th June 2025 and number of submissions (in parentheses) includes only those contributing to the final classification.
ACGS, scores from the Association for Clinical Genomic Science's update to the ACMG 2015 framework for variant interpretation (see www.acgs.uk.com/quality/best-practice-guidelines).
SDGS, classification from Sheffield Diagnostic Genetic Services.
†additional UK Biobank participant excluded due to likely somatic mosaicism.
‡OMIM Allelic Variant: 120160.0047 linked to Ehlers-Danlos syndrome, cardiac valvular type (MIM: 225320) for which mode of inheritance is AR. So although it is P it should be excluded from our analysis.
*kept due to 3/4 classification being P/LP and the fact the variant is expected to disrupt the triple helical domain.
